# Effects of a Ketogenic and Low Fat Diet on the Human Metabolome, Microbiome and Food-ome in Adults at Risk for Alzheimer’s Disease

**DOI:** 10.1101/2022.08.30.22279087

**Authors:** Amanda Hazel Dilmore, Cameron Martino, Bryan J. Neth, Kiana A. West, Jasmine Zemlin, Gibraan Rahman, Morgan Panitchpakdi, Michael J. Meehan, Kelly C. Weldon, Colette Blach, Leyla Schimmel, Rima Kaddurah-Daouk, Pieter C Dorrestein, Rob Knight, Suzanne Craft, Alzheimer’s Gut Microbiome Project Consortium

**Author notes:** Denotes equal contribution (Amanda Hazel Dilmore, Cameron Martino). Denotes corresponding authors.

## Abstract

**INTRODUCTION:** The ketogenic diet (KD) is an intriguing candidate for neuroprotection in Alzheimer’s disease (AD) given its protective effects against metabolic dysregulation and seizures. The diet’s neuroprotective effects have been shown to be gut microbiome-dependent in mice; thus we examined KD-induced changes in the gut microbiome and metabolome in patients at-risk for AD.

**METHODS:** We compared the low-carbohydrate modified Mediterranean Ketogenic Diet (MMKD) to the low-fat American Heart Association Diet (AHAD) in adults with mild cognitive impairment (MCI) and control participants. We collected stool samples for shotgun metagenomics and untargeted metabolomics at five timepoints to interrogate the microbiome and metabolome.

**RESULTS:** Individuals with MCI on the MMKD had lower levels of GABA-producing microbes *Alistipes sp. CAG:514* and GABA, and higher levels of GABA-regulating microbes *Akkermansia muciniphila*.

**DISCUSSION:** We hypothesize that MMKD protects individuals with MCI in part via influencing on GABA levels and gut-transit time.
