## Supplementary material for "Effects of a Ketogenic and Low Fat Diet on the Human Metabolome, Microbiome and Food-ome in Adults at Risk for Alzheimer’s Disease": TableS1

			sum_sq	df	F	PR(>F)	corrected P-values	corrected significant
RPCA	metagenomics	Diet	0.716278661	1	2.950763492	0.091081797	0.249113315	FALSE
RPCA	metagenomics	Cognition Group	0.945813064	1	3.896347626	0.053079314	0.196003024	FALSE
RPCA	metagenomics	Diet Sequence	0.047994454	1	0.19771674	0.658197097	0.837852868	FALSE
RPCA	metagenomics	Host Subject ID	0.068476808	1	0.282095331	0.597325029	0.837852868	FALSE
CTF	metagenomics	Diet	9564.709452	1	10.17358201	0.002414716	0.01201541	TRUE
CTF	metagenomics	Cognition Group	11.51786224	1	0.012251069	0.912292601	0.986123571	FALSE
CTF	metagenomics	Diet Sequence	88.89268439	1	0.094551436	0.759696976	0.986123571	FALSE
CTF	metagenomics	Host Subject ID	966.7941845	1	1.0283386	0.315244529	0.780142116	FALSE
RPCA	food-omics	Diet	0.724173528	1	1.063419577	0.306317913	0.768451528	FALSE
RPCA	food-omics	Cognition Group	2.80154308	1	4.113952861	0.046697053	0.212673845	FALSE
RPCA	food-omics	Diet Sequence	0.517332934	1	0.759682519	0.386685871	0.768451528	FALSE
RPCA	food-omics	Host Subject ID	0.582403839	1	0.855236515	0.358549069	0.768451528	FALSE
CTF	food-omics	Diet	40.9881511	1	41.99247313	2.67E-08	1.07E-07	TRUE
CTF	food-omics	Cognition Group	7.454412948	1	7.637066493	0.007763159	0.015466052	TRUE
CTF	food-omics	Diet Sequence	102.5367652	1	105.0491969	2.29E-14	1.14E-13	TRUE
CTF	food-omics	Host Subject ID	0.261768256	1	0.268182296	0.606630628	0.606630628	FALSE
RPCA	metabolomics	Diet	0.179523484	1	0.329863868	0.567752539	0.813162132	FALSE
RPCA	metabolomics	Cognition Group	11.42181314	1	20.98691151	2.19E-05	6.58E-05	TRUE
RPCA	metabolomics	Diet Sequence	12.82332231	1	23.56210238	8.12E-06	3.25E-05	TRUE
RPCA	metabolomics	Host Subject ID	16.15503132	1	29.68392219	8.67E-07	4.33E-06	TRUE
CTF	metabolomics	Diet	0.642642315	1	42.72825126	2.16E-08	8.64E-08	TRUE
CTF	metabolomics	Cognition Group	0.008004448	1	0.532202833	0.468777818	0.468777818	FALSE
CTF	metabolomics	Diet Sequence	0.029361681	1	1.952210823	0.167960408	0.307710118	FALSE
CTF	metabolomics	Host Subject ID	0.055313888	1	3.67773124	0.060342348	0.170323166	FALSE
